# Improving cross-ancestry generalizability of genetic risk prediction for short stature using a meta-polygenic risk score

**DOI:** 10.64898/2025.12.16.25342408

**Authors:** Shihui Peng, Tianyuan Lu

## Abstract

**Background:** Short stature (SS) is associated with adverse clinical, psychosocial, and economic outcomes, and early identification of at-risk individuals may enable timely evaluation and intervention. Polygenic risk scores (PRS) for height offer a promising strategy for SS risk stratification. However, substantial ancestry-related differences in PRS distributions and predictive performance limit equitable clinical translation. Improving cross-ancestry generalizability is therefore essential for reliable and fair implementation.

**Methods:** Using whole-genome sequencing and phenotype data from 371,025 participants in the NIH All of Us Research Program, we calculated five ancestry-specific PRS based on the largest height GWAS to date. Participants were randomly divided into training (20%) and testing (80%) datasets. To mitigate ancestry-related distribution shifts, we residualized height and ancestry-specific PRS on genetic principal components and applied model selection to integrate the residualized ancestry-specific PRS into a meta-polygenic risk score (meta-PRS). Predictive accuracy was evaluated both in the full testing dataset and separately within each ancestry group. We also examined whether a single PRS-based risk threshold is generalizable across diverse ancestries. Sensitivity analyses excluded individuals with known causes of SS.

**Results:** The meta-PRS explained the largest proportion of height variance in the testing dataset and outperformed existing cross-ancestry and ancestry-specific PRS across all ancestry groups, except among individuals of European ancestry, where the European-specific PRS showed marginally higher performance. Each 1-standard-deviation decrease in the meta-PRS was associated with a 3.10-fold increase in the odds of SS (area under the receiver operating characteristic curve = 0.853). The meta-PRS substantially reduced ancestry-related PRS distributional differences and produced a consistent monotonic decrease in SS prevalence across PRS deciles, enabling more stable performance across populations and supporting the use of generalizable risk thresholds. Predictive accuracy was similar when restricting to individuals without known causes of SS, consistent with the largely polygenic nature of unexplained SS.

**Conclusions:** A meta-PRS combining ancestry-specific PRS improves both predictive accuracy and cross-ancestry generalizability of PRS-based SS prediction. By mitigating ancestry-related distributional differences, this framework may support the implementation of generalizable PRS thresholds in risk screening strategies.
