## Supplementary Tables for "Improving cross-ancestry generalizability of genetic risk prediction for short stature using a meta-polygenic risk score"

### Sheet: Content
CONTENTS
TABLES
Suppl. Table 1. Cohort characteristics in training dataset (N = 74205 , 20%) and testing dataset (N = 296820, 80%)
Suppl. Table 2. Pairwise Pearson correlation between five ancestry-specific PRS in the training dataset
Suppl. Table 3. Coefficients for residualizing height and ancestry-specific PRS in training dataset
Suppl. Table 4(a). Regression coefficients for residualized ancestry-specific PRS on residualized height in the training dataset
Suppl. Table 4(b). BIC comparisons for selecting the optimal residualized ancestry-specific PRS combination in the training dataset
Suppl. Table 5. Meta-PRS performance
Suppl. Table 6. Comparison of prediction metrics across meta-PRS, cross-ancestry PRS, and EUR PRS for a series of thresholds (threshold computed based on testing dataset and apply to each ancestry-specific subset)

### Sheet: Suppl. Tab 1
Suppl. Table 1. Cohort characteristics in training dataset (N = 74205 , 20%) and testing dataset (N = 296820, 80%)
Training dataset
	EUR	AFR	EAS	SAS	AMR	MID
N	42949 (57.9)	14561 (19.6)	1934 (2.6)	1025 (1.4)	13438 (18.1)	298 (0.4)
age, mean (sd)	57.3 (17.2)	51.0 (15.3)	45.5 (17.8)	42.8 (16.4)	45.8 (15.9)	45.5 (17.0)
female, n (%)	25591 (59.6)	8357 (57.4)	1234 (63.8)	550 (53.7)	8737 (65.0)	154 (51.7)
height, mean (sd)
female	163.7 (6.8)	163.7 (7.0)	158.9 (6.3)	160.9 (6.5)	159.5 (6.8)	161.2 (6.7)
male	177.7 (7.3)	176.6 (7.7)	171.3 (7.2)	173.6 (7.3)	172.8 (7.7)	176.3 (6.7)
SS, n (%)	412 (1.0)	201 (1.4)	96 (5.0)	33 (3.2)	687 (5.1)	6 (2.0)
Testing dataset
	EUR	AFR	EAS	SAS	AMR	MID
N	172043 (58.0)	57682 (19.4)	7352 (2.5)	4078 (1.4)	54561 (18.4)	1104 (3.7)
age, mean (sd)	57.3 (17.2)	50.9 (15.2)	45.4 (17.5)	42.3 (16.4)	45.8 (15.9)	46.5 (18.0)
female, n (%)	102408 (59.5)	33529 (58.1)	4610 (62.7)	2146 (52.6)	35557 (65.2)	589 (53.4)
height, mean (sd)
female	163.8 (6.9)	163.7 (7.0)	159.1 (6.4)	160.3 (6.4)	159.5 (6.8)	161.1 (6.5)
male	177.7 (7.3)	176.8 (7.8)	171.5 (7.1)	173.8 (7.2)	172.8 (7.6)	174.9 (6.8)
SS, n (%)	1695 (1.0)	985 (1.7)	373 (5.1)	136 (3.3)	2821 (5.2)	22 (2.0)

### Sheet: Suppl. Tab 2
Suppl. Table 2. Pairwise Pearson correlation between five ancestry-specific PRS in the training dataset
	EUR PRS	AFR PRS	EAS PRS	SAS PRS	HIS PRS
EUR PRS	1	0.162481	0.201454	0.495202	0.443857
AFR PRS	0.162481	1	0.450031	0.336541	0.278322
EAS PRS	0.201454	0.450031	1	0.452444	0.388271
SAS PRS	0.495202	0.336541	0.452444	1	0.368312
HIS PRS	0.443857	0.278322	0.388271	0.368312	1

### Sheet: Suppl. Tab 3
Suppl. Table 3. Coefficients for residualizing height and ancestry-specific PRS in training dataset
Outcome (y)	Regression Coefficients
height	-6.27	17.79	17.56	0.16	42.14	35.72	-30.36	2.07	25.12	-1.78	166.41
EUR PRS	20.56	17.15	7.14	-5.1	8.06	6.54	-5.89	4.45	2.81	3.12	-0.2
AFR PRS	-2.07	-1.19	22.11	10.34	3.6	11.17	-10.61	-2.93	-1.07	1.66	-1.05
EAS PRS	-1.25	3.67	0.33	0.85	2.3	1.47	-1.69	0.7	-0.01	-1.34	-0.52
SAS PRS	0.04	2.69	0.32	-2.17	0.18	1.59	-1.25	0.04	-0.69	0.02	-0.26
HIS PRS	3.56	3.33	6.13	-15.45	20.53	-2.94	-2.19	5.27	7.52	7.18	-0.53

### Sheet: Suppl. Tab 4
Suppl. Table 4(a). Regression coefficients for residualized ancestry-specific PRS on residualized height in the training dataset
Model	Regression Coefficients
Full model	-1.35***	3.92***	1.37***	0.78***	0.04	0.57***	-0.08***	13.83***
model without EUR PRS	-1.55***	NA	2.98***	2.29***	0.95***	1.80***	-0.07***	13.83***
model without AFR PRS	-1.30***	4.24***	NA	1.00***	0.37***	0.71***	-0.08***	13.83***
model without EAS PRS	-1.34***	4.08***	1.48***	NA	0.23*	0.62***	-0.08***	13.83***
model without SAS PRS	-1.35***	3.92***	1.37***	0.79***	NA	0.57***	-0.08***	13.83***
model without HIS PRS	-1.39***	4.21***	1.53***	0.90***	0.09	NA	-0.08***	13.83***
model without SAS PRS and EUR PRS	-1.55***	NA	3.07***	2.38***	NA	1.82***	-0.07***	13.83***
model without SAS PRS and AFR PRS	-1.30***	4.26***	NA	1.03***	NA	0.71***	-0.08***	13.83***
model without SAS PRS and EAS PRS	-1.34***	4.09***	1.50***	NA	NA	0.63***	-0.08***	13.83***
model without SAS PRS and HIS PRS	-1.39***	4.21***	1.54***	0.90***	NA	NA	-0.08***	13.83***
Suppl. Table 4(b). BIC comparisons for selecting the optimal residualized ancestry-specific PRS combination in the training dataset
Model	BIC value
Full model	469646
model without EUR PRS	478364
model without AFR PRS	470275
model without EAS PRS	469830
model without SAS PRS	469635
model without HIS PRS	469949
model without SAS PRS and EUR PRS	478437
model without SAS PRS and AFR PRS	470278
model without SAS PRS and EAS PRS	469824
model without SAS PRS and HIS PRS	469939

### Sheet: Suppl. Tab 5
Suppl. Table 5. Meta-PRS performance
dataset	outcome	group	OR	OR_lower	OR_upper	OR_reversed	OR_reversed_lower	OR_reversed_upper	AUROC	AUPRC
Full testing dataset	ss_225sd	Female	0.32096	0.306103	0.336441	3.11565	2.97229	3.26688	0.862857	0.12936
		Male	0.346969	0.328387	0.366472	2.88211	2.72872	3.04519	0.843197	0.107924
		Sex-combined	0.332006	0.320317	0.344068	3.01199	2.9064	3.12191	0.854273	0.119274
	ss_23pct	Female	0.306577	0.295896	0.317576	3.26182	3.14885	3.37957	0.856414	0.188045
		Male	0.332639	0.318747	0.347037	3.00626	2.88154	3.13728	0.847382	0.175003
		Sex-combined	0.316929	0.308414	0.325639	3.15529	3.07089	3.2424	0.852079	0.182553
	ss_2sd	Female	0.313094	0.301119	0.325468	3.19393	3.0725	3.32095	0.857343	0.160918
		Male	0.332682	0.318846	0.347022	3.00587	2.88166	3.13632	0.846904	0.175811
		Sex-combined	0.321986	0.312879	0.331315	3.10573	3.01828	3.19612	0.852892	0.167439
European	ss_225sd	Female	0.251078	0.229438	0.274538	3.98282	3.64248	4.35847	0.853728	0.0528414
		Male	0.245463	0.220262	0.27319	4.07394	3.66045	4.54004	0.841536	0.078457
		Sex-combined	0.248779	0.232161	0.266454	4.01963	3.75299	4.30735	0.848031	0.0615919
	ss_23pct	Female	0.245347	0.229996	0.261563	4.07587	3.82317	4.3479	0.852179	0.10232
		Male	0.243006	0.223984	0.263391	4.11513	3.79664	4.46461	0.845571	0.123716
		Sex-combined	0.244261	0.232223	0.256829	4.09397	3.89364	4.30621	0.849325	0.10904
	ss_2sd	Female	0.249087	0.231997	0.26726	4.01466	3.74168	4.3104	0.852531	0.0852968
		Male	0.243919	0.224969	0.264215	4.09973	3.78479	4.44506	0.845076	0.123631
		Sex-combined	0.246696	0.233896	0.260095	4.05357	3.84474	4.2754	0.849276	0.100785
African	ss_225sd	Female	0.381501	0.337497	0.430843	2.62123	2.32103	2.96299	0.760673	0.0367362
		Male	0.472902	0.422482	0.529107	2.1146	1.88998	2.36697	0.706771	0.0398672
		Sex-combined	0.430175	0.396089	0.467046	2.32464	2.14111	2.52469	0.733881	0.0366323
	ss_23pct	Female	0.380448	0.348031	0.415593	2.62848	2.4062	2.87331	0.752166	0.0684089
		Male	0.432784	0.396408	0.472227	2.31062	2.11763	2.52265	0.724078	0.0750952
		Sex-combined	0.406743	0.382155	0.432773	2.45856	2.31068	2.61674	0.740088	0.0695909
	ss_2sd	Female	0.371533	0.335852	0.410664	2.69155	2.43508	2.9775	0.760568	0.059505
		Male	0.431188	0.394988	0.470434	2.31917	2.1257	2.53172	0.724871	0.0756713
		Sex-combined	0.405124	0.379237	0.43263	2.46838	2.31145	2.63688	0.75067	0.0665524
East Asian	ss_225sd	Female	0.365129	0.292334	0.453847	2.73876	2.20338	3.42075	0.802305	0.0798733
		Male	0.383992	0.304723	0.481364	2.60422	2.07743	3.28167	0.79042	0.125677
		Sex-combined	0.376853	0.321599	0.440517	2.65355	2.27006	3.10946	0.794907	0.104003
	ss_23pct	Female	0.329478	0.281444	0.384095	3.0351	2.60353	3.5531	0.807409	0.185084
		Male	0.39143	0.328524	0.464325	2.55474	2.15366	3.04392	0.775215	0.211975
		Sex-combined	0.355989	0.31692	0.399008	2.80907	2.50622	3.15537	0.793968	0.192892
	ss_2sd	Female	0.326999	0.273613	0.388952	3.05811	2.57101	3.6548	0.81009	0.145562
		Male	0.395207	0.33236	0.467912	2.53032	2.13715	3.00878	0.772004	0.21228
		Sex-combined	0.361315	0.319433	0.407765	2.76767	2.45239	3.13054	0.79815	0.178373
South Asian	ss_225sd	Female	0.280058	0.190215	0.403586	3.57069	2.47779	5.25721	0.844352	0.119164
		Male	0.305686	0.210203	0.435977	3.27133	2.2937	4.7573	0.801046	0.137322
		Sex-combined	0.288603	0.221976	0.371758	3.46496	2.68992	4.50499	0.817651	0.0913887
	ss_23pct	Female	0.286142	0.218048	0.370331	3.49477	2.70029	4.58614	0.823617	0.20891
		Male	0.307131	0.228888	0.406469	3.25594	2.46021	4.36895	0.7935	0.157612
		Sex-combined	0.293434	0.24117	0.354612	3.40792	2.81998	4.14645	0.805551	0.169126
	ss_2sd	Female	0.29811	0.220075	0.397737	3.35447	2.51422	4.54391	0.817152	0.167065
		Male	0.310669	0.232451	0.40967	3.21886	2.44099	4.30198	0.792619	0.157394
		Sex-combined	0.303057	0.246683	0.369771	3.29971	2.70438	4.05379	0.802049	0.147972
Admixed American	ss_225sd	Female	0.293177	0.272207	0.315475	3.41091	3.16983	3.67368	0.846698	0.206529
		Male	0.310779	0.281534	0.342553	3.21772	2.91926	3.55197	0.828794	0.189196
		Sex-combined	0.299614	0.282408	0.317689	3.33763	3.14773	3.54098	0.840033	0.199211
	ss_23pct	Female	0.285031	0.268974	0.301844	3.50839	3.31297	3.71783	0.830616	0.282246
		Male	0.302741	0.280109	0.32684	3.30315	3.0596	3.57004	0.825746	0.281948
		Sex-combined	0.291259	0.278072	0.304945	3.43337	3.27928	3.59619	0.828574	0.281206
	ss_2sd	Female	0.29083	0.273041	0.309548	3.43844	3.23052	3.66246	0.835432	0.248472
		Male	0.302167	0.279604	0.326188	3.30943	3.06571	3.57648	0.825751	0.283434
		Sex-combined	0.295636	0.281562	0.310277	3.38254	3.22293	3.55162	0.832859	0.262474
Middle Eastern	ss_225sd	Female	0.231461	0.0816477	0.548419	4.32039	1.82342	12.2477	0.909672	0.152951
		Male	0.341673	0.0756897	1.12566	2.92677	0.888366	13.2118	0.966732	0.107953
		Sex-combined	0.31687	0.161106	0.587314	3.15587	1.70267	6.20711	0.890695	0.0989247
	ss_23pct	Female	0.220594	0.107903	0.410001	4.53321	2.43902	9.26761	0.857158	0.214094
		Male	0.480556	0.200612	1.07873	2.08092	0.927018	4.98475	0.904949	0.073749
		Sex-combined	0.31231	0.192181	0.489928	3.20195	2.04112	5.20342	0.849961	0.122078
	ss_2sd	Female	0.242118	0.116366	0.460421	4.13022	2.17193	8.59355	0.850406	0.17588
		Male	0.480556	0.200612	1.07873	2.08092	0.927018	4.98475	0.904949	0.073749
		Sex-combined	0.334198	0.203427	0.531154	2.99223	1.88269	4.91577	0.845068	0.0940466

### Sheet: Suppl. Tab 6
Suppl. Table 6. Comparison of prediction metrics across meta-PRS, cross-ancestry PRS, and EUR PRS for a series of thresholds (threshold computed based on testing dataset and apply to each ancestry-specific subset)
	meta-PRS							cross-ancestry PRS							EUR PRS
	Dataset	Threshold	Sensitivity	Specificity	Precision	Accuracy		Dataset	Threshold	Sensitivity	Specificity	Precision	Accuracy		Dataset	Threshold	Sensitivity	Specificity	Precision	Accuracy
	Full testing dataset	0.01	0.0933355	0.991726	0.189626	0.542531		Full testing dataset	0.01	0.0278515	0.990368	0.0565847	0.50911		Full testing dataset	0.01	0.0222149	0.990251	0.045133	0.506233
	Full testing dataset	0.02	0.147878	0.982651	0.150244	0.565264		Full testing dataset	0.02	0.0416114	0.980446	0.0422772	0.511029		Full testing dataset	0.02	0.0354775	0.980319	0.0360451	0.507898
	Full testing dataset	0.05	0.264755	0.954455	0.107607	0.609605		Full testing dataset	0.05	0.0813992	0.950648	0.0330818	0.516024		Full testing dataset	0.05	0.0712865	0.950442	0.0289738	0.510864
	Full testing dataset	0.1	0.401857	0.906262	0.0816657	0.654059		Full testing dataset	0.1	0.154178	0.901124	0.0313321	0.527651		Full testing dataset	0.1	0.106267	0.90013	0.0215956	0.503198
	Full testing dataset	0.15	0.489058	0.857033	0.0662579	0.673046		Full testing dataset	0.15	0.255802	0.852195	0.0346562	0.553999		Full testing dataset	0.15	0.137268	0.849736	0.0185971	0.493502
	Full testing dataset	0.2	0.561671	0.807502	0.0570716	0.684587		Full testing dataset	0.2	0.397381	0.804094	0.040378	0.600738		Full testing dataset	0.2	0.255637	0.801154	0.0259753	0.528395
	Full testing dataset	0.25	0.62815	0.757844	0.0510612	0.692997		Full testing dataset	0.25	0.536638	0.755946	0.0436224	0.646292		Full testing dataset	0.25	0.481432	0.754801	0.0391348	0.618117
	Full testing dataset	0.3	0.68004	0.707883	0.0460661	0.693962		Full testing dataset	0.3	0.620524	0.706649	0.0420345	0.663586		Full testing dataset	0.3	0.610577	0.706442	0.0413606	0.65851
	Full testing dataset	0.35	0.728946	0.657861	0.0423248	0.693403		Full testing dataset	0.35	0.677553	0.656795	0.0393408	0.667174		Full testing dataset	0.35	0.683687	0.656918	0.0396966	0.670303
	Full testing dataset	0.4	0.769894	0.607673	0.0391146	0.688783		Full testing dataset	0.4	0.744198	0.60714	0.0378091	0.675669		Full testing dataset	0.4	0.762434	0.607518	0.0387356	0.684976
	Full testing dataset	0.45	0.806863	0.557403	0.0364381	0.682133		Full testing dataset	0.45	0.841512	0.558121	0.0380028	0.699817		Full testing dataset	0.45	0.850796	0.558314	0.0384221	0.704555
	African	0.01	0.0436548	0.995767	0.151943	0.519711		African	0.01	0.169543	0.95072	0.0563999	0.560132		African	0.01	0.136041	0.949997	0.045133	0.543019
	African	0.02	0.0741117	0.989735	0.11145	0.531923		African	0.02	0.252792	0.900083	0.0421035	0.576437		African	0.02	0.217259	0.89906	0.0360451	0.558159
	African	0.05	0.164467	0.968129	0.0822753	0.566298		African	0.05	0.467005	0.748294	0.0312267	0.607649		African	0.05	0.436548	0.745824	0.0289738	0.591186
	African	0.1	0.292386	0.928568	0.06639	0.610477		African	0.1	0.718782	0.501526	0.0244391	0.610154		African	0.1	0.650761	0.487786	0.0215956	0.569274
	African	0.15	0.394924	0.884915	0.0562627	0.639919		African	0.15	0.852792	0.280614	0.0201792	0.566703		African	0.15	0.838579	0.229501	0.0185572	0.53404
	African	0.2	0.46802	0.836676	0.0474231	0.652348		African	0.2	0.942132	0.129301	0.0184515	0.535717		African	0.2	0.97868	0.0351518	0.017317	0.506916
	African	0.25	0.544162	0.787484	0.0425904	0.665823		African	0.25	0.975635	0.0613965	0.0177382	0.518516		African	0.25	0.996954	0.0110588	0.0172124	0.504007
	African	0.3	0.601015	0.735383	0.0379609	0.668199		African	0.3	0.989848	0.0275323	0.0173763	0.50869		African	0.3	0.998985	0.00238108	0.0170994	0.500683
	African	0.35	0.646701	0.683193	0.0342492	0.664947		African	0.35	0.99797	0.00843078	0.0171847	0.5032		African	0.35	1	0.000211651	0.0170799	0.500106
	African	0.4	0.704569	0.628076	0.0318626	0.666322		African	0.4	1	0.0014992	0.0171016	0.50075		African	0.4	1	0	0.0170764	0.5
	African	0.45	0.752284	0.57451	0.0298009	0.663397		African	0.45	1	0.000529129	0.0170853	0.500265		African	0.45	1	0	0.0170764	0.5
	European	0.01	0.137463	0.99258	0.155645	0.565022		European	0.01	0	1	0	0.5		European	0.01	0	1	0	0.5
	European	0.02	0.19587	0.984091	0.109139	0.589981		European	0.02	0	1	0	0.5		European	0.02	0	1	0	0.5
	European	0.05	0.333333	0.957064	0.0717096	0.645199		European	0.05	0	1	0	0.5		European	0.05	0	1	0	0.5
	European	0.1	0.490265	0.910789	0.0518468	0.700527		European	0.1	0	0.999994	0	0.499997		European	0.1	0	1	0	0.5
	European	0.15	0.577581	0.862875	0.0402252	0.720228		European	0.15	0.000589971	0.999988	0.333333	0.500289		European	0.15	0	1	0	0.5
	European	0.2	0.654277	0.815413	0.0340675	0.734845		European	0.2	0.000589971	0.999859	0.04	0.500225		European	0.2	0.000589971	0.999959	0.125	0.500274
	European	0.25	0.717994	0.76703	0.0297533	0.742512		European	0.25	0.00117994	0.999525	0.0240964	0.500352		European	0.25	0.00117994	0.999337	0.0173913	0.500258
	European	0.3	0.762832	0.718423	0.026249	0.740628		European	0.3	0.00353982	0.998814	0.0288462	0.501177		European	0.3	0.00530973	0.997975	0.0254237	0.501642
	European	0.35	0.80354	0.668907	0.0235791	0.736224		European	0.35	0.0135693	0.997006	0.043152	0.505288		European	0.35	0.0253687	0.995697	0.0554124	0.510533
	European	0.4	0.843068	0.620401	0.021621	0.731734		European	0.4	0.136283	0.984385	0.0799031	0.560334		European	0.4	0.1941	0.982207	0.0979167	0.588154
	European	0.45	0.869617	0.57089	0.0197661	0.720253		European	0.45	0.450737	0.926233	0.0573143	0.688485		European	0.45	0.481416	0.925999	0.0607957	0.703707
	East Asian	0.01	0.0482574	0.994412	0.315789	0.521335		East Asian	0.01	0	1	0	0.5		East Asian	0.01	0	1	0	0.5
	East Asian	0.02	0.0831099	0.987964	0.269565	0.535537		East Asian	0.02	0	1	0	0.5		East Asian	0.02	0	1	0	0.5
	East Asian	0.05	0.16622	0.967617	0.215278	0.566918		East Asian	0.05	0	1	0	0.5		East Asian	0.05	0	1	0	0.5
	East Asian	0.1	0.313673	0.92678	0.186306	0.620227		East Asian	0.1	0.00268097	0.99957	0.25	0.501126		East Asian	0.1	0	1	0	0.5
	East Asian	0.15	0.410188	0.885084	0.160209	0.647636		East Asian	0.15	0.0294906	0.994125	0.211538	0.511808		East Asian	0.15	0	1	0	0.5
	East Asian	0.2	0.504021	0.841238	0.145062	0.67263		East Asian	0.2	0.273458	0.931079	0.174957	0.602269		East Asian	0.2	0.466488	0.842957	0.137008	0.654723
	East Asian	0.25	0.571046	0.793667	0.128857	0.682356		East Asian	0.25	0.756032	0.632612	0.0990864	0.694322		East Asian	0.25	0.951743	0.267087	0.0648995	0.609415
	East Asian	0.3	0.632708	0.742943	0.116256	0.687825		East Asian	0.3	0.991957	0.252042	0.0661896	0.621999		East Asian	0.3	1	0.0664852	0.0541521	0.533243
	East Asian	0.35	0.705094	0.692936	0.10931	0.699015		East Asian	0.35	1	0.0561685	0.053592	0.528084		East Asian	0.35	1	0.0286574	0.0521532	0.514329
	East Asian	0.4	0.747989	0.644362	0.10105	0.696175		East Asian	0.4	1	0.00917037	0.05118	0.504585		East Asian	0.4	1	0.00702106	0.0510749	0.503511
	East Asian	0.45	0.80429	0.592922	0.095511	0.698606		East Asian	0.45	1	0.00171944	0.0508174	0.50086		East Asian	0.45	1	0.0011463	0.0507898	0.500573
	South Asian	0.01	0.198529	0.976408	0.225	0.587469		South Asian	0.01	0	1	0	0.5		South Asian	0.01	0	1	0	0.5
	South Asian	0.02	0.294118	0.955606	0.186047	0.624862		South Asian	0.02	0	1	0	0.5		South Asian	0.02	0	1	0	0.5
	South Asian	0.05	0.477941	0.89447	0.135135	0.686205		South Asian	0.05	0	0.999746	0	0.499873		South Asian	0.05	0	1	0	0.5
	South Asian	0.1	0.595588	0.804414	0.0950704	0.700001		South Asian	0.1	0	0.998985	0	0.499493		South Asian	0.1	0	1	0	0.5
	South Asian	0.15	0.698529	0.733891	0.083042	0.71621		South Asian	0.15	0.00735294	0.99721	0.0833333	0.502281		South Asian	0.15	0	1	0	0.5
	South Asian	0.2	0.801471	0.660325	0.0752762	0.730898		South Asian	0.2	0.0220588	0.990107	0.0714286	0.506083		South Asian	0.2	0.0220588	0.986301	0.0526316	0.50418
	South Asian	0.25	0.816176	0.597159	0.0653325	0.706668		South Asian	0.25	0.0588235	0.983765	0.111111	0.521294		South Asian	0.25	0.0441176	0.971334	0.0504202	0.507726
	South Asian	0.3	0.845588	0.536783	0.0592478	0.691186		South Asian	0.3	0.0735294	0.967783	0.0729927	0.520656		South Asian	0.3	0.117647	0.94343	0.0669456	0.530538
	South Asian	0.35	0.889706	0.483257	0.0560704	0.686482		South Asian	0.35	0.257353	0.89726	0.0795455	0.577307		South Asian	0.35	0.426471	0.8379	0.0832138	0.632185
	South Asian	0.4	0.911765	0.42618	0.0519698	0.668972		South Asian	0.4	0.742647	0.545408	0.0533545	0.644028		South Asian	0.4	0.786765	0.506849	0.0521697	0.646807
	South Asian	0.45	0.919118	0.375444	0.0483185	0.647281		South Asian	0.45	0.904412	0.270421	0.0410137	0.587416		South Asian	0.45	0.926471	0.251903	0.0409756	0.589187
	Admixed American	0.01	0.0857852	0.985118	0.23913	0.535452		Admixed American	0.01	0.000354484	0.999865	0.125	0.50011		Admixed American	0.01	0	1	0	0.5
	Admixed American	0.02	0.147465	0.971125	0.217801	0.559295		Admixed American	0.02	0.000708968	0.999594	0.0869565	0.500152		Admixed American	0.02	0	1	0	0.5
	Admixed American	0.05	0.262673	0.932895	0.175884	0.597784		Admixed American	0.05	0.010989	0.998473	0.281818	0.504731		Admixed American	0.05	0	1	0	0.5
	Admixed American	0.1	0.390996	0.870332	0.141193	0.630664		Admixed American	0.1	0.078341	0.990684	0.314367	0.534513		Admixed American	0.1	0	1	0	0.5
	Admixed American	0.15	0.471464	0.810591	0.119497	0.641028		Admixed American	0.15	0.244594	0.958659	0.243902	0.601626		Admixed American	0.15	0.000708968	0.999807	0.166667	0.500258
	Admixed American	0.2	0.537398	0.753344	0.106177	0.645371		Admixed American	0.2	0.483162	0.863626	0.161896	0.673394		Admixed American	0.2	0.141794	0.962292	0.17014	0.552043
	Admixed American	0.25	0.60475	0.699111	0.0987611	0.651931		Admixed American	0.25	0.703297	0.709374	0.116562	0.706335		Admixed American	0.25	0.551932	0.809896	0.136663	0.680914
	Admixed American	0.3	0.658986	0.647487	0.0924968	0.653237		Admixed American	0.3	0.844027	0.524816	0.0882931	0.684422		Admixed American	0.3	0.81425	0.582683	0.096153	0.698466
	Admixed American	0.35	0.710386	0.597932	0.0878678	0.654159		Admixed American	0.35	0.946473	0.304967	0.0691155	0.62572		Admixed American	0.35	0.942928	0.328779	0.0711439	0.635853
	Admixed American	0.4	0.747253	0.547507	0.0826019	0.64738		Admixed American	0.4	0.990074	0.111229	0.0572594	0.550652		Admixed American	0.4	0.990429	0.127503	0.0582848	0.558966
	Admixed American	0.45	0.785892	0.498376	0.078698	0.642134		Admixed American	0.45	0.997873	0.0541747	0.054394	0.526024		Admixed American	0.45	0.997519	0.0605334	0.0547237	0.529026
	Middle Eastern	0.01	0	1	NA	0.5		Middle Eastern	0.01	0	1	NA	0.5		Middle Eastern	0.01	0	1	NA	0.5
	Middle Eastern	0.02	0	1	NA	0.5		Middle Eastern	0.02	0	1	NA	0.5		Middle Eastern	0.02	0	1	NA	0.5
	Middle Eastern	0.05	0.0909091	0.991682	0.181818	0.541296		Middle Eastern	0.05	0	1	NA	0.5		Middle Eastern	0.05	0	1	NA	0.5
	Middle Eastern	0.1	0.181818	0.981516	0.166667	0.581667		Middle Eastern	0.1	0	1	NA	0.5		Middle Eastern	0.1	0	1	NA	0.5
	Middle Eastern	0.15	0.181818	0.96488	0.0952381	0.573349		Middle Eastern	0.15	0	1	NA	0.5		Middle Eastern	0.15	0	1	NA	0.5
	Middle Eastern	0.2	0.227273	0.941774	0.0735294	0.584524		Middle Eastern	0.2	0	0.999076	NA	0.499538		Middle Eastern	0.2	0	0.990758	NA	0.495379
	Middle Eastern	0.25	0.272727	0.921442	0.0659341	0.597085		Middle Eastern	0.25	0	0.994455	NA	0.497227		Middle Eastern	0.25	0.0909091	0.950092	0.0357143	0.520501
	Middle Eastern	0.3	0.318182	0.892791	0.0569106	0.605486		Middle Eastern	0.3	0.0454545	0.970425	0.030303	0.50794		Middle Eastern	0.3	0.181818	0.883549	0.0307692	0.532684
	Middle Eastern	0.35	0.454545	0.866913	0.0649351	0.660729		Middle Eastern	0.35	0.136364	0.890943	0.0247934	0.513653		Middle Eastern	0.35	0.227273	0.816081	0.0245098	0.521677
	Middle Eastern	0.4	0.454545	0.836414	0.0534759	0.64548		Middle Eastern	0.4	0.272727	0.745841	0.0213523	0.509284		Middle Eastern	0.4	0.5	0.645102	0.0278481	0.572551
	Middle Eastern	0.45	0.454545	0.7939	0.0429185	0.624223		Middle Eastern	0.45	0.727273	0.556377	0.0322581	0.641825		Middle Eastern	0.45	0.818182	0.439926	0.0288462	0.629054
